# Genomic Landscape and Molecular Subtypes of Primary Central Nervous System Lymphoma

**DOI:** 10.1101/2024.10.22.24315961

**Authors:** Shengjie Li, Danhui Li, Zuguang Xia, Jianing Wu, Jun Ren, Yingzhu Li, Jiazhen Cao, Ying Sun, Liyang Zhang, Hongwei Ye, Chengxun Li, Wenjun Cao, Xingtao Zhou, Ying Mao

## Abstract

Primary central nervous system lymphoma (PCNSL) is a rare and aggressive brain tumor with a poor prognosis and is almost exclusively diffuse large B-cell lymphoma (DLBCL). Its genetic characteristics and molecular subtypes in Chinese patients remain poorly understood, which in turn makes developing effective new therapies challenging. By enrolling 176 newly diagnosed Chinese PCNSLs at five tertiary care centers with extensive follow-up, we performed a genomic study aimed at expanding the genomic landscape and developing new molecular subtypes. We first confirmed that the molecular subtyping of DLBCL, as previously published, is not applicable to Chinese PCNSLs. We then identified (n = 58) and validated (n = 82) three prominent genetic subtypes related to different clinical and molecular features of PCNSL, and further confirmed by an independent external Chinese PCNSL cohort (n = 36). We called these BMIs (from the co-occurrence of mutations in two genes among BTG1, MYD88, and IRF4), which are associated with favorable outcomes; E3s (so-called EP300 mutations), which are associated with unfavorable outcomes; and UCs (unclassified, without characteristic mutations). Importantly, EP300 was mutated in more Asians (16.98%) than in Western PCNSLs (< 4.53%), resulting in unfavorable outcomes independent of the specific mutation site. Our analysis comprehensively reveals the genomic landscape of Chinese PCNSL and emphasizes the clinical value of molecular classification for improving precision medicine strategies.
