## Supplementary material for "Genomic Landscape and Molecular Subtypes of Primary Central Nervous System Lymphoma": Table S2

### Sheet: Sheet2
Patient characteristics by cohort.
	Discovery cohort	Validation cohort	P-value
N	58	82
Agen at diagnose, year	(58) 62.34 ± 9.66	(82) 57.88 ± 11.77	0.019
Gender			0.445
Male	36 (62.07%)	56 (68.29%)
Female	22 (37.93%)	26 (31.71%)
Serum LDH levels	188.53 ± 50.79	191.48 ± 50.66	0.766
CSF Protein levels	0.74 ± 0.69	0.81 ± 0.51	0.661
Chemotherapy regimen			0.166
HD-MTX+idarubicin	22 (37.93%)	39 (47.56%)
HD-MTX+rituximab	22 (37.93%)	33 (40.24%)
HD-MTX+idarubicin+rituximab	14 (24.14%)	10 (12.20%)
Chemotherapy regimen+BTK			0.816
No	55 (94.83%)	77 (93.90%)
Yes	3 (5.17%)	5 (6.10%)
Consolidated therapy			0.342
NA	11 (18.97%)	19 (23.17%)
WBRT	32 (55.17%)	35 (42.68%)
Stem cell transplant	15 (25.86%)	28 (34.15%)
Diabetes			0.38
No	53 (91.38%)	71 (86.59%)
Yes	5 (8.62%)	11 (13.41%)
Hypertension			0.356
No	39 (67.24%)	61 (74.39%)
Yes	19 (32.76%)	21 (25.61%)
COO-class			0.797
Non-GCB	47 (81.03%)	65 (79.27%)
GCB	11 (18.97%)	17 (20.73%)
MYC/BCL2/BCL6 double/trible hit			0.986
Yes	5 (8.62%)	7 (8.54%)
No	53 (91.38%)	75 (91.46%)
IELSG			0.462
Low risk	7 (17.95%)	2 (11.76%)
Middle risk	26 (66.67%)	14 (82.35%)
High risk	6 (15.38%)	1 (5.88%)
Missing	19 (32.76%)	65 (79.27%)
MSKCC			0.179
Low risk	8 (13.79%)	20 (26.32%)
Middle risk	33 (56.90%)	34 (44.74%)
High risk	17 (29.31%)	22 (28.95%)
Missing	0 (0%)	6 (7.32%)
ECOG, score			0.767
0	0 (0.00%)	2 (2.63%)
1	15 (25.86%)	18 (23.68%)
2	21 (36.21%)	30 (39.47%)
3	12 (20.69%)	11 (14.47%)
4	7 (12.07%)	10 (13.16%)
5	3 (5.17%)	5 (6.58%)
Missing	0 (0%)	6 (7.32%)
Present as (N) Mean+SD / N(%)
