## Supplementary material for "Genomic Landscape and Molecular Subtypes of Primary Central Nervous System Lymphoma": Table S4

### Sheet: Sheet1
Table S4. Multivariable COX regression analysis to explore different treatment options didn’t affects the robustness of our classification
	P-value	HR	95% CI
			Down	Up
ALL
UC		1
BMI	0.026	0.681	0.011	1.795
E3	0.043	1.676	1.099	3.628
Discovery Cohort
UC		1
BMI	0.049	0.142	0.017	0.461
E3	0.044	1.925	1.002	3.698
Validation Cohort
UC		1
BMI	0.049	0.136	0.019	0.899
E3	0.065	1.352	0.981	1.862
Adjusted for different treatment options (MTX combined with idarubicin (IDA), MTX combined with rituximab (R), MTX combined with IDA and R, or a combination of BTK inhibitors) and consolidated therapy (WBRT, stem cell transplant).
