## Supplementary material for "Genomic Landscape and Molecular Subtypes of Primary Central Nervous System Lymphoma": Table S5

### Sheet: Sheet2
Table S5. Univariate Cox regression analysis
	P-value	HR	95% CI
			Down	Up
ALL
Age	0.04	1.025	1.001	1.05
CSF protein	0.648	0.827	0.366	1.871
Molecular subtypes
UC		1
BMI	0.003	0.113	0.027	0.469
E3	0.031	1.348	1.028	1.768
IELSG
Low risk		1
Mid risk	0.753	1.276	0.279	5.835
High Risk	0.986	1.009	0.377	2.695
LDH	0.465	1.002	0.996	1.008
MSKCC
Low risk		1
Mid risk	0.058	2.527	0.968	6.601
High Risk	0.001	2.244	1.388	3.627
Deep brain location
No		1
Yes	0.101	1.648	0.907	2.994
Discovery Cohort
Age	0.303	1.035	0.969	1.105
CSF protein	0.306	0.14	0.003	6.047
Molecular subtypes
UC
BMI	0.015	0.019	0.012	0.668
E3	0.005	1.876	1.411	3.516
IELSG
Low risk
Mid risk	0.901	0.866	0.09	8.333
High Risk	0.665	1.305	0.39	4.367
LDH	0.16	1.007	0.997	1.017
MSKCC
Low risk
Mid risk	0.482	28.838	0.002	340972
High Risk	0.323	6.209	0.166	232.819
Deep brain location
No		1
Yes	0.859	1.148	0.25	5.271
Validation Cohort
Age	0.003	1.041	1.014	1.07
CSF protein	0.655	1.249	0.471	3.316
Molecular subtypes
UC
BMI	0.043	0.256	0.061	0.875
E3	0.014	1.259	1.106	1.713
IELSG
Low risk		1
Mid risk	0.73	1.449	0.176	11.902
High Risk	0.681	0.161	0	969.461
LDH	0.835	1.001	0.995	1.006
MSKCC
Low risk
Mid risk	0.04	2.8	1.047	7.483
High Risk	<0.001	2.456	1.497	4.03
Deep brain location
No		1
Yes	0.129	1.658	0.864	3.183
