## Supplementary material for "Genomic Landscape and Molecular Subtypes of Primary Central Nervous System Lymphoma": Table S6

### Sheet: Sheet1
Patient characteristics by molecular subtypes
	UC	BMI	E3	P-value
No.	87	26	27
Age at diagnose	(87) 58.85 ± 12.12	(26) 62.81 ± 9.29	(27) 59.59 ± 9.00	0.283
Cohort				0.064
Discovery cohort	33 (37.93%)	16 (61.54%)	9 (33.33%)
Validation cohort	54 (62.07%)	10 (38.46%)	18 (66.67%)
Gender				0.993
Male	57 (65.52%)	17 (65.38%)	18 (66.67%)
Female	30 (34.48%)	9 (34.62%)	9 (33.33%)
Serum LDH levels	193.65 ± 46.12	197.69 ± 46.29	175.52 ± 60.54	0.214
CSF protein levels	0.81 ± 0.72	0.82 ± 0.61	0.58 ± 0.27	0.489
Sample type				0.064
FT	33 (37.93%)	16 (61.54%)	9 (33.33%)
FFPE	54 (62.07%)	10 (38.46%)	18 (66.67%)
Blood paired				0.064
Yes	33 (37.93%)	16 (61.54%)	9 (33.33%)
No	54 (62.07%)	10 (38.46%)	18 (66.67%)
Diabetes				0.085
No	73 (83.91%)	25 (96.15%)	26 (96.30%)
Yes	14 (16.09%)	1 (3.85%)	1 (3.70%)
Hypertension				0.239
No	66 (75.86%)	18 (69.23%)	16 (59.26%)
Yes	21 (24.14%)	8 (30.77%)	11 (40.74%)
COO-class				0.41
Non-GCB	69 (79.31%)	23 (88.46%)	20 (74.07%)
GCB	18 (20.69%)	3 (11.54%)	7 (25.93%)
MYC/BCL2/BCL6 double/trible hit				1
Yes	8 (9.20%)	2 (7.69%)	2 (7.41%)
No	79 (90.80%)	24 (92.31%)	25 (92.59%)
Chemotherapy regimen				0.646
HD-MTX+idarubicin	36 (41.38%)	12 (46.15%)	10 (37.04%)
HD-MTX+rituximab	37 (42.53%)	8 (30.77%)	10 (37.04%)
HD-MTX+idarubicin+rituximab	12 (13.79%)	6 (23.08%)	6 (22.22%)
Chemotherapy regimen+BTK				0.515
No	83 (95.40%)	25 (96.15%)	24 (88.89%)
Yes	4 (4.60%)	1 (3.85%)	3 (11.11%)
Consolidated therapy				0.173
NA	21 (24.14%)	3 (11.54%)	6 (22.22%)
WBRT	35 (24.14%)	17 (65.38%)	15 (55.56%)
Stem cell transplant	31 (24.14%)	6 (23.08%)	6 (22.22)
IELSG				0.5
Low risk	4 (13.79%)	1 (7.14%)	4 (30.77%)
Middle risk	22 (75.86%)	11 (78.57%)	7 (53.85%)
High risk	3 (10.34%)	2 (14.29%)	2 (15.38%)
Missing	58 (66.67%)	12 (46.15%)	14 (51.85%)
MSKCC				0.168
Low risk	22 (27.16%)	2 (7.69%)	4 (14.81%)
Middle risk	37 (45.68%)	17 (65.38%)	13 (48.15%)
High risk	22 (27.16%)	7 (26.92%)	10 (37.04%)
Missing	6 (6.90%)	0 (0%)	0 (0%)
ECOG, score				0.751
0	2 (2.47%)	0 (0.00%)	0 (0.00%)
1	21 (25.93%)	7 (26.92%)	5 (18.52%)
2	29 (35.80%)	12 (46.15%)	10 (37.04%)
3	12 (14.81%)	5 (19.23%)	6 (22.22%)
4	12 (14.81%)	2 (7.69%)	3 (11.11%)
5	5 (6.17%)	0 (0.00%)	3 (11.11%)
Missing	6 (6.90%)	0 (0%)	0 (0%)
Present as (N) Mean+SD / N(%)
