## Supplementary material for "Genomic Landscape and Molecular Subtypes of Primary Central Nervous System Lymphoma": Table S7

### Sheet: Sheet1
CD20	CD79a	BCL-2	Bcl-6	MUM-1	PAX-5	Ki67	CK	CyclinD+	CD+-
＋	＋	＋	﹣	＋	＋	60			-
+	+	+	-	+	+	70		-	-
+	+	+	+	+	+	90			-
+	+	+	+	+	+	90	-		-
+	+	+	-	+		95			-
+	+	-	+	-	+	70		-	-
+	+	+	+	+	+	70			-
			-	+		70	-	+	-
			+	+		40			-
+	+	+	+	+	+	90			-
+		+	+	+		80			-
+	+	+	+	+	+	80		+	-
+		+	+	+	+	90			-
				+		60	-	-	-
+	+	+	+	+	+	80			-
+	+	+	-	+	+	80			-
+	+	-	-	+		65	-		-
			+	+		60		-	-
+		-	+	+	+	80			-
			+	+		60			-
+	+	-	+	+		50			-
+		-	+	+	+	70		-	-
			+	+		70		-	-
+	+	+	+	+		80			-
+		+	+	+		70	-		+/-
+	+		+	+		70			-
		-	+	-		40	-	-	+
+	+	+	+	+		80			-
+	+		+	+	+	80			+/-
+	+	-	+	+		90			-
+	+	+	+	+		80			-
+	+	+	+	+	+	70			-
+	+	-	+	-		90		+	-
+		-	+	+	+	60			-
+	+	+	+	+		80			-
+		+	+	+	+	40	-	-	-
+			+	+	+	80			-
+	+	+	+	+		60	-		+
+	+		+	+		75			+
+	+	-	+	-		60			-
+		+	+	+		70	-	-	-
+	+	+	+	+	+	70			-
+	+	+	+	+		60		-	-
+	+	+	-	+	+	40			-
+	+	-	+	+	+	40			-
+	+	-	+	+	+	70			-
+	+	-	+	+		60			-
+	-	+	+			90	-		-
+	+	+	+	+	-	80		+	-
+	+	+	+	+	+	40			-
+	+	-	+	-	+	85		-	-
+	+	+	+	-	+	80			-
+	+	-	+	+	-	80
+	+	-				60		-	-
+		+	+	+	+	70		-	+
+	+		+	+	+	80			-
+	+			+	+	80	-		-
+	+	+	+	+	+	90			-
+	+	+	+	-		90	-	-	-
+	+		-	-		95			-
+		+	+	+	+	90			-
+	+	+	+	+	+	80		-	-
+	+	+	+	+	-	60			-
+	+	-	-		+	70		-	-
+		+	+	+		80	-		+
						50	-
						40
+		+	+	+	+	80			-
+		+	+	+		70	-	-	-
+	+	+	+	+	-	80			-
						60
+	+			+	+	80
+	+		-	+		80
+	+					70
+		+	+	+		80			-
+	+		-	-		90			-
+		+	+	-		70	-		+
+		-	+	+		90			+
+		+	+	+		70	-		-
+	+		+	+	+	60			+
+		+	+	+		70	-	-	-
+		+	-	-	-	70
+	+	+	+	+	+	70			-
+					+	60	-
+	+	+	+			50			+
+		-	+	+		80		-	+
+	+	+	+	+		50	-		-
+						80
+	+	+	+	+		60	-		+
+		+	+	+		40		-	-
+	+	+	+	+		95			-
+			+	+		90	-		-
+	+	+	-	+	+	40			-
+		+	+			90		-	+
+		+	+	+	+	60		-	-
+	+	+	-	+		90			+
+	+	+	+	+		50	-		-
+		+	+	+		70
+		+				40	-
+	+			+	+	50	-		-
+		+	+	+		80	-		-
+	+	-				60		-	-
+		+	-	+	+	95			-
+	+	-	+	+	-	80
+	+					90
+	+					80	-
+		+	+	+		80	-
+		+	+			90	-		-
+		+	+	+	+	95			+
+	+	+	+	+	+	70			-
						80
+	+	+	+	+		85	-	-	-
+	-	+	+	+	+	80			-
+	+	+	+			90			+
+		+	+	+	+	85		-	-
+	+		+	+	+	80			-
+	-		+	-	-	30
+	-	+	+			90	-		-
+	+	+	+	+		80	-		-
+		+	+	+	+	85		-	+
+	+	+	+			70	-
+		+	+	+		95
+	+	+	+		+	80	-
+	+	-	-		-	95	-
+	+		+	+		60			-
+	+		+	-	-	60
+	+	+	-			80	-	-	-
+		+	+	+		80			-
+	+	+				80			-
+	+	+	+	+	+	80			-
	+	+	+	+	-	50
						60
+	+	+	+	-	+	20			-
+						90
	+	+	+	+		90	-		-
+	+	+	+	+		80	-		+
+	+	+	+		+	70			-
+	+	+	+	-		60	-	-	+
+		+	+	+	+	80	-
+	+	+	-	+		80			-
